# Design and interpretation of eQTL-GWAS colocalisation studies: lessons from a large-scale evaluation

**DOI:** 10.1101/2025.11.20.25340664

**Authors:** Guillermo Reales, Jeffrey M. Pullin, Ichcha Manipur, Elena Vigorito, Chris Wallace

## Abstract

Colocalisation analysis is extensively applied across diverse GWAS and molecular QTL datasets to identify candidate causal genes. We systematically characterised large-scale colocalisation results across eQTL studies varying in cellular granularity and sample size, with the goal of providing design and interpretation recommendations. We found 34-50% of GWAS hits colocalised, and were more likely to colocalise if they were located nearer genes and had a more common lead variant. We also found over 50% of colocalisations were found in only one cell type. This led to an inherent trade-off: while high granularity studies tended to have smaller sample sizes and lower eQTL discovery, each eQTL from these high-granularity datasets were more likely to colocalise, reflecting cell-type specificity. On the other hand, lower granularity studies achieved larger sample size and higher eQTL discovery, leading to detection of the greatest total number of colocalisations, particularly for lower frequency GWAS lead variants. This suggests large, high granularity studies will be needed to identify remaining colocalisations.

Of the peaks that colocalised, 37-47% did so with multiple genes, suggesting coregulation of the GWAS trait, horizontal pleiotropy, or false positives. However, sensitivity analyses indicated that even extremely stringent significance thresholds did not substantially reduce multi-gene colocalisations, arguing against widespread false discovery. Integration of enhancer–promoter interaction data provided evidence for coregulation among multi-colocalising eGenes. While disentangling causality from horizontal pleiotropy will ultimately require experimental perturbation, triangulation using different sources of observational data is likely to be necessary, provided careful consideration is taken to identify biases and missing data that may influence gene prioritisation.
