## Supplementary material for "Design and interpretation of eQTL-GWAS colocalisation studies: lessons from a large-scale evaluation": Supp. Tables 1 and 2

### Sheet: eQTLs
Supplementary Table 1. Description of the eQTL studies used for the colocalisation analysis with IMDs
bc_label	cell_type	exp_type	sample_size	sig_gene_count	study_label	Reference	population	volunteer_condition	dataset_id	condition_label	sample_group	tissue_label	ftp_path
Blood_GTEx	Full_Blood	Bulk blood	670	4840	GTEx	32913098	European	healthy	QTD000356	naive	blood	blood	ftp://ftp.ebi.ac.uk/pub/databases/spot/eQTL/sumstats/QTS000015/QTD000356/QTD000356.all.tsv.gz
Blood_Lepik	Full_Blood	Bulk blood	471	6986	Lepik_2017	28922377	European	healthy	QTD000373	naive	blood	blood	ftp://ftp.ebi.ac.uk/pub/databases/spot/eQTL/sumstats/QTS000019/QTD000373/QTD000373.all.tsv.gz
Blood_TwinsUK	Full_Blood	Bulk blood	195	2691	TwinsUK	25436857	European	healthy	QTD000549	naive	blood	blood	ftp://ftp.ebi.ac.uk/pub/databases/spot/eQTL/sumstats/QTS000029/QTD000549/QTD000549.all.tsv.gz
Blood_eQTLGen	Full_Blood	Bulk blood	31684	16367	eQTLGen	34475573	European	healthy	-	-	-	-	https://molgenis26.gcc.rug.nl/downloads/eqtlgen/cis-eqtl/2019-12-11-cis-eQTLsFDR-ProbeLevel-CohortInfoRemoved-BonferroniAdded.txt.gz
B_IN_OneK1K	B	Single cell	977	331	OneK1K	35389779	European	healthy	QTD000606	naive	B_intermediate	B cell	ftp://ftp.ebi.ac.uk/pub/databases/spot/eQTL/sumstats/QTS000038/QTD000606/QTD000606.all.tsv.gz
B_Perez	B	Single cell	191	254	Perez_2022	35389781	European & Asian	healthy & SLE patients	QTD000597	naive	B	B cell	ftp://ftp.ebi.ac.uk/pub/databases/spot/eQTL/sumstats/QTS000037/QTD000597/QTD000597.all.tsv.gz
B_flu_Randolph	B	Single cell	89	83	Randolph_2021	34822289	European & African	healthy	QTD000586	Influenza_6h	B_flu	B cell	ftp://ftp.ebi.ac.uk/pub/databases/spot/eQTL/sumstats/QTS000036/QTD000586/QTD000586.all.tsv.gz
B_mem_OneK1K	B	Single cell	981	407	OneK1K	35389779	European	healthy	QTD000607	naive	B_memory	memory B cell	ftp://ftp.ebi.ac.uk/pub/databases/spot/eQTL/sumstats/QTS000038/QTD000607/QTD000607.all.tsv.gz
B_naive_OneK1K	B	Single cell	980	766	OneK1K	35389779	European	healthy	QTD000608	naive	B_naive	B cell	ftp://ftp.ebi.ac.uk/pub/databases/spot/eQTL/sumstats/QTS000038/QTD000608/QTD000608.all.tsv.gz
B_naive_Randolph	B	Single cell	89	62	Randolph_2021	34822289	European & African	healthy	QTD000585	naive	B_NI	B cell	ftp://ftp.ebi.ac.uk/pub/databases/spot/eQTL/sumstats/QTS000036/QTD000585/QTD000585.all.tsv.gz
Plasmablast_OneK1K	B	Single cell	795	59	OneK1K	35389779	European	healthy	QTD000623	naive	Plasmablast	plasmablast	ftp://ftp.ebi.ac.uk/pub/databases/spot/eQTL/sumstats/QTS000038/QTD000623/QTD000623.all.tsv.gz
CD4_CTL_OneK1K	CD4	Single cell	946	82	OneK1K	35389779	European	healthy	QTD000611	naive	CD4_CTL	CD4+ CTL cell	ftp://ftp.ebi.ac.uk/pub/databases/spot/eQTL/sumstats/QTS000038/QTD000611/QTD000611.all.tsv.gz
CD4_Perez	CD4	Single cell	193	599	Perez_2022	35389781	European & Asian	healthy & SLE patients	QTD000600	naive	T4	CD4+ T cell	ftp://ftp.ebi.ac.uk/pub/databases/spot/eQTL/sumstats/QTS000037/QTD000600/QTD000600.all.tsv.gz
CD4_TCM_OneK1K	CD4	Single cell	981	3773	OneK1K	35389779	European	healthy	QTD000613	naive	CD4_TCM	CD4+ TCM cell	ftp://ftp.ebi.ac.uk/pub/databases/spot/eQTL/sumstats/QTS000038/QTD000613/QTD000613.all.tsv.gz
CD4_TEM_OneK1K	CD4	Single cell	981	405	OneK1K	35389779	European	healthy	QTD000614	naive	CD4_TEM	CD4+ TEM cell	ftp://ftp.ebi.ac.uk/pub/databases/spot/eQTL/sumstats/QTS000038/QTD000614/QTD000614.all.tsv.gz
CD4_T_flu_Randolph	CD4	Single cell	89	646	Randolph_2021	34822289	European & African	healthy	QTD000588	Influenza_6h	CD4_T_flu	CD4+ T cell	ftp://ftp.ebi.ac.uk/pub/databases/spot/eQTL/sumstats/QTS000036/QTD000588/QTD000588.all.tsv.gz
CD4_T_naive_Randolph	CD4	Single cell	89	771	Randolph_2021	34822289	European & African	healthy	QTD000587	naive	CD4_T_NI	CD4+ T cell	ftp://ftp.ebi.ac.uk/pub/databases/spot/eQTL/sumstats/QTS000036/QTD000587/QTD000587.all.tsv.gz
CD4_naive_OneK1K	CD4	Single cell	981	2932	OneK1K	35389779	European	healthy	QTD000612	naive	CD4_Naive	CD4+ T cell	ftp://ftp.ebi.ac.uk/pub/databases/spot/eQTL/sumstats/QTS000038/QTD000612/QTD000612.all.tsv.gz
Treg_OneK1K	CD4	Single cell	981	313	OneK1K	35389779	European	healthy	QTD000625	naive	Treg	Treg memory	ftp://ftp.ebi.ac.uk/pub/databases/spot/eQTL/sumstats/QTS000038/QTD000625/QTD000625.all.tsv.gz
CD8_Perez	CD8	Single cell	193	467	Perez_2022	35389781	European & Asian	healthy & SLE patients	QTD000601	naive	T8	CD8+ T cell	ftp://ftp.ebi.ac.uk/pub/databases/spot/eQTL/sumstats/QTS000037/QTD000601/QTD000601.all.tsv.gz
CD8_TCM_OneK1K	CD8	Single cell	977	173	OneK1K	35389779	European	healthy	QTD000616	naive	CD8_TCM	CD8+ TCM cell	ftp://ftp.ebi.ac.uk/pub/databases/spot/eQTL/sumstats/QTS000038/QTD000616/QTD000616.all.tsv.gz
CD8_TEM_OneK1K	CD8	Single cell	981	1848	OneK1K	35389779	European	healthy	QTD000617	naive	CD8_TEM	CD8+ TEM cell	ftp://ftp.ebi.ac.uk/pub/databases/spot/eQTL/sumstats/QTS000038/QTD000617/QTD000617.all.tsv.gz
CD8_T_flu_Randolph	CD8	Single cell	89	76	Randolph_2021	34822289	European & African	healthy	QTD000590	Influenza_6h	CD8_T_flu	CD8+ T cell	ftp://ftp.ebi.ac.uk/pub/databases/spot/eQTL/sumstats/QTS000036/QTD000590/QTD000590.all.tsv.gz
CD8_T_naive_Randolph	CD8	Single cell	89	104	Randolph_2021	34822289	European & African	healthy	QTD000589	naive	CD8_T_NI	CD8+ T cell	ftp://ftp.ebi.ac.uk/pub/databases/spot/eQTL/sumstats/QTS000036/QTD000589/QTD000589.all.tsv.gz
CD8_naive_OneK1K	CD8	Single cell	980	495	OneK1K	35389779	European	healthy	QTD000615	naive	CD8_Naive	CD8+ T cell	ftp://ftp.ebi.ac.uk/pub/databases/spot/eQTL/sumstats/QTS000038/QTD000615/QTD000615.all.tsv.gz
cDC2_OneK1K	DC	Single cell	869	106	OneK1K	35389779	European	healthy	QTD000626	naive	cDC2	dendritic cell	ftp://ftp.ebi.ac.uk/pub/databases/spot/eQTL/sumstats/QTS000038/QTD000626/QTD000626.all.tsv.gz
cDC_Perez	DC	Single cell	191	86	Perez_2022	35389781	European & Asian	healthy & SLE patients	QTD000602	naive	cDC	dendritic cell	ftp://ftp.ebi.ac.uk/pub/databases/spot/eQTL/sumstats/QTS000037/QTD000602/QTD000602.all.tsv.gz
pDC_OneK1K	DC	Single cell	639	38	OneK1K	35389779	European	healthy	QTD000629	naive	pDC	plasmacytoid dendritic cell	ftp://ftp.ebi.ac.uk/pub/databases/spot/eQTL/sumstats/QTS000038/QTD000629/QTD000629.all.tsv.gz
pDC_Perez	DC	Single cell	190	18	Perez_2022	35389781	European & Asian	healthy & SLE patients	QTD000605	naive	pDC	plasmacytoid dendritic cell	ftp://ftp.ebi.ac.uk/pub/databases/spot/eQTL/sumstats/QTS000037/QTD000605/QTD000605.all.tsv.gz
HSPC_OneK1K	HSPC	Single cell	705	35	OneK1K	35389779	European	healthy	QTD000618	naive	HSPC	hematopoietic precursor cell	ftp://ftp.ebi.ac.uk/pub/databases/spot/eQTL/sumstats/QTS000038/QTD000618/QTD000618.all.tsv.gz
MAIT_OneK1K	MAIT	Single cell	900	55	OneK1K	35389779	European	healthy	QTD000619	naive	MAIT	MAIT cell	ftp://ftp.ebi.ac.uk/pub/databases/spot/eQTL/sumstats/QTS000038/QTD000619/QTD000619.all.tsv.gz
Mono_CD16_OneK1K	Monocyte	Single cell	930	252	OneK1K	35389779	European	healthy	QTD000610	naive	CD16_Mono	CD16+ monocyte	ftp://ftp.ebi.ac.uk/pub/databases/spot/eQTL/sumstats/QTS000038/QTD000610/QTD000610.all.tsv.gz
Mono_C_OneK1K	Monocyte	Single cell	959	319	OneK1K	35389779	European	healthy	QTD000609	naive	CD14_Mono	monocyte	ftp://ftp.ebi.ac.uk/pub/databases/spot/eQTL/sumstats/QTS000038/QTD000609/QTD000609.all.tsv.gz
Mono_C_Perez	Monocyte	Single cell	193	614	Perez_2022	35389781	European & Asian	healthy & SLE patients	QTD000603	naive	cM	monocyte	ftp://ftp.ebi.ac.uk/pub/databases/spot/eQTL/sumstats/QTS000037/QTD000603/QTD000603.all.tsv.gz
Mono_NC_Perez	Monocyte	Single cell	193	187	Perez_2022	35389781	European & Asian	healthy & SLE patients	QTD000604	naive	ncM	CD16+ monocyte	ftp://ftp.ebi.ac.uk/pub/databases/spot/eQTL/sumstats/QTS000037/QTD000604/QTD000604.all.tsv.gz
Mono_Randolph	Monocyte	Single cell	89	71	Randolph_2021	34822289	European & African	healthy	QTD000595	naive	monocytes_NI	monocyte	ftp://ftp.ebi.ac.uk/pub/databases/spot/eQTL/sumstats/QTS000036/QTD000595/QTD000595.all.tsv.gz
Mono_flu_Randolph	Monocyte	Single cell	89	43	Randolph_2021	34822289	European & African	healthy	QTD000596	Influenza_6h	monocytes_flu	monocyte	ftp://ftp.ebi.ac.uk/pub/databases/spot/eQTL/sumstats/QTS000036/QTD000596/QTD000596.all.tsv.gz
Mono_hiflu_Randolph	Monocyte	Single cell	89	6	Randolph_2021	34822289	European & African	healthy	QTD000593	Influenza_6h	highly_infected_flu	monocyte	ftp://ftp.ebi.ac.uk/pub/databases/spot/eQTL/sumstats/QTS000036/QTD000593/QTD000593.all.tsv.gz
Mono_inf_Randolph	Monocyte	Single cell	88	18	Randolph_2021	34822289	European & African	healthy	QTD000594	Influenza_6h	infected_monocytes_flu	monocyte	ftp://ftp.ebi.ac.uk/pub/databases/spot/eQTL/sumstats/QTS000036/QTD000594/QTD000594.all.tsv.gz
NK_CD56bright_OneK1K	NK	Single cell	952	72	OneK1K	35389779	European	healthy	QTD000621	naive	NK_CD56bright	CD56+ NK cell	ftp://ftp.ebi.ac.uk/pub/databases/spot/eQTL/sumstats/QTS000038/QTD000621/QTD000621.all.tsv.gz
NK_OneK1K	NK	Single cell	981	2381	OneK1K	35389779	European	healthy	QTD000620	naive	NK	NK cell	ftp://ftp.ebi.ac.uk/pub/databases/spot/eQTL/sumstats/QTS000038/QTD000620/QTD000620.all.tsv.gz
NK_Perez	NK	Single cell	193	153	Perez_2022	35389781	European & Asian	healthy & SLE patients	QTD000598	naive	NK	NK cell	ftp://ftp.ebi.ac.uk/pub/databases/spot/eQTL/sumstats/QTS000037/QTD000598/QTD000598.all.tsv.gz
NK_Pr_OneK1K	NK	Single cell	696	18	OneK1K	35389779	European	healthy	QTD000622	naive	NK_Proliferating	NK cell	ftp://ftp.ebi.ac.uk/pub/databases/spot/eQTL/sumstats/QTS000038/QTD000622/QTD000622.all.tsv.gz
NK_Pr_Perez	NK	Single cell	193	11	Perez_2022	35389781	European & Asian	healthy & SLE patients	QTD000599	naive	Prolif	NK cell	ftp://ftp.ebi.ac.uk/pub/databases/spot/eQTL/sumstats/QTS000037/QTD000599/QTD000599.all.tsv.gz
NK_flu_Randolph	NK	Single cell	89	27	Randolph_2021	34822289	European & African	healthy	QTD000592	Influenza_6h	NK_flu	NK cell	ftp://ftp.ebi.ac.uk/pub/databases/spot/eQTL/sumstats/QTS000036/QTD000592/QTD000592.all.tsv.gz
NK_naive_Randolph	NK	Single cell	89	22	Randolph_2021	34822289	European & African	healthy	QTD000591	naive	NK_NI	NK cell	ftp://ftp.ebi.ac.uk/pub/databases/spot/eQTL/sumstats/QTS000036/QTD000591/QTD000591.all.tsv.gz
Platelet_OneK1K	Platelet	Single cell	534	5	OneK1K	35389779	European	healthy	QTD000624	naive	Platelet	platelet	ftp://ftp.ebi.ac.uk/pub/databases/spot/eQTL/sumstats/QTS000038/QTD000624/QTD000624.all.tsv.gz
dnT_OneK1K	dnT	Single cell	678	11	OneK1K	35389779	European	healthy	QTD000627	naive	dnT	dnT cell	ftp://ftp.ebi.ac.uk/pub/databases/spot/eQTL/sumstats/QTS000038/QTD000627/QTD000627.all.tsv.gz
gdT_OneK1K	gdT	Single cell	975	134	OneK1K	35389779	European	healthy	QTD000628	naive	gdT	gdT cell	ftp://ftp.ebi.ac.uk/pub/databases/spot/eQTL/sumstats/QTS000038/QTD000628/QTD000628.all.tsv.gz
B_DN_UT	B	Sorted cell	416	4773	ImmunexUT	33930287	Japanese	healthy & IMD patients	-	-	-	-	https://ddbj.nig.ac.jp/public/ddbj_database/gea/experiment/E-GEAD-000/E-GEAD-420/
B_SM_UT	B	Sorted cell	416	5322	ImmunexUT	33930287	Japanese	healthy & IMD patients	-	-	-	-	https://ddbj.nig.ac.jp/public/ddbj_database/gea/experiment/E-GEAD-000/E-GEAD-420/
B_Sch	B	Sorted cell	91	2009	Schmiedel_2018	30449622	European	healthy	QTD000474	naive	B-cell_naive	B cell	ftp://ftp.ebi.ac.uk/pub/databases/spot/eQTL/sumstats/QTS000026/QTD000474/QTD000474.all.tsv.gz
B_USM_UT	B	Sorted cell	416	4903	ImmunexUT	33930287	Japanese	healthy & IMD patients	-	-	-	-	https://ddbj.nig.ac.jp/public/ddbj_database/gea/experiment/E-GEAD-000/E-GEAD-420/
B_naive_UT	B	Sorted cell	416	4925	ImmunexUT	33930287	Japanese	healthy & IMD patients	-	-	-	-	https://ddbj.nig.ac.jp/public/ddbj_database/gea/experiment/E-GEAD-000/E-GEAD-420/
Plasmablast_UT	B	Sorted cell	416	4581	ImmunexUT	33930287	Japanese	healthy & IMD patients	-	-	-	-	https://ddbj.nig.ac.jp/public/ddbj_database/gea/experiment/E-GEAD-000/E-GEAD-420/
CD4_anti_CD3_CD28_Sch	CD4	Sorted cell	89	1775	Schmiedel_2018	30449622	European	healthy	QTD000484	anti-CD3-CD28_4h	CD4_T-cell_anti-CD3-CD28	CD4+ T cell	ftp://ftp.ebi.ac.uk/pub/databases/spot/eQTL/sumstats/QTS000026/QTD000484/QTD000484.all.tsv.gz
CD4_mem_UT	CD4	Sorted cell	416	5178	ImmunexUT	33930287	Japanese	healthy & IMD patients	-	-	-	-	https://ddbj.nig.ac.jp/public/ddbj_database/gea/experiment/E-GEAD-000/E-GEAD-420/
CD4_naive_BP	CD4	Sorted cell	167	5071	BLUEPRINT	27863251	European	healthy	QTD000031	naive	T-cell	CD4+ T cell	ftp://ftp.ebi.ac.uk/pub/databases/spot/eQTL/sumstats/QTS000002/QTD000031/QTD000031.all.tsv.gz
CD4_naive_Sch	CD4	Sorted cell	88	2281	Schmiedel_2018	30449622	European	healthy	QTD000479	naive	CD4_T-cell_naive	CD4+ T cell	ftp://ftp.ebi.ac.uk/pub/databases/spot/eQTL/sumstats/QTS000026/QTD000479/QTD000479.all.tsv.gz
CD4_naive_UT	CD4	Sorted cell	416	5115	ImmunexUT	33930287	Japanese	healthy & IMD patients	-	-	-	-	https://ddbj.nig.ac.jp/public/ddbj_database/gea/experiment/E-GEAD-000/E-GEAD-420/
T_Fr_III_UT	CD4	Sorted cell	416	4499	ImmunexUT	33930287	Japanese	healthy & IMD patients	-	-	-	-	https://ddbj.nig.ac.jp/public/ddbj_database/gea/experiment/E-GEAD-000/E-GEAD-420/
Tfh_UT	CD4	Sorted cell	416	5325	ImmunexUT	33930287	Japanese	healthy & IMD patients	-	-	-	-	https://ddbj.nig.ac.jp/public/ddbj_database/gea/experiment/E-GEAD-000/E-GEAD-420/
Tfh_mem_Sch	CD4	Sorted cell	89	2167	Schmiedel_2018	30449622	European	healthy	QTD000439	naive	Tfh_memory	Tfh cell	ftp://ftp.ebi.ac.uk/pub/databases/spot/eQTL/sumstats/QTS000026/QTD000439/QTD000439.all.tsv.gz
Th17_UT	CD4	Sorted cell	416	5198	ImmunexUT	33930287	Japanese	healthy & IMD patients	-	-	-	-	https://ddbj.nig.ac.jp/public/ddbj_database/gea/experiment/E-GEAD-000/E-GEAD-420/
Th17_mem_Sch	CD4	Sorted cell	89	2384	Schmiedel_2018	30449622	European	healthy	QTD000444	naive	Th17_memory	Th17 cell	ftp://ftp.ebi.ac.uk/pub/databases/spot/eQTL/sumstats/QTS000026/QTD000444/QTD000444.all.tsv.gz
Th1_17_Sch	CD4	Sorted cell	88	2145	Schmiedel_2018	30449622	European	healthy	QTD000459	naive	Th1-17_memory	Th17 cell	ftp://ftp.ebi.ac.uk/pub/databases/spot/eQTL/sumstats/QTS000026/QTD000459/QTD000459.all.tsv.gz
Th1_UT	CD4	Sorted cell	416	4847	ImmunexUT	33930287	Japanese	healthy & IMD patients	-	-	-	-	https://ddbj.nig.ac.jp/public/ddbj_database/gea/experiment/E-GEAD-000/E-GEAD-420/
Th1_mem_Sch	CD4	Sorted cell	82	1788	Schmiedel_2018	30449622	European	healthy	QTD000449	naive	Th1_memory	Th1 cell	ftp://ftp.ebi.ac.uk/pub/databases/spot/eQTL/sumstats/QTS000026/QTD000449/QTD000449.all.tsv.gz
Th2_UT	CD4	Sorted cell	416	4933	ImmunexUT	33930287	Japanese	healthy & IMD patients	-	-	-	-	https://ddbj.nig.ac.jp/public/ddbj_database/gea/experiment/E-GEAD-000/E-GEAD-420/
Th2_mem_Sch	CD4	Sorted cell	89	2153	Schmiedel_2018	30449622	European	healthy	QTD000454	naive	Th2_memory	Th2 cell	ftp://ftp.ebi.ac.uk/pub/databases/spot/eQTL/sumstats/QTS000026/QTD000454/QTD000454.all.tsv.gz
Treg_Sch	CD4	Sorted cell	89	2145	Schmiedel_2018	30449622	European	healthy	QTD000469	naive	Treg_naive	Treg memory	ftp://ftp.ebi.ac.uk/pub/databases/spot/eQTL/sumstats/QTS000026/QTD000469/QTD000469.all.tsv.gz
Treg_mem_Sch	CD4	Sorted cell	89	2027	Schmiedel_2018	30449622	European	healthy	QTD000464	naive	Treg_memory	Treg naive	ftp://ftp.ebi.ac.uk/pub/databases/spot/eQTL/sumstats/QTS000026/QTD000464/QTD000464.all.tsv.gz
Treg_naive_Bo	CD4	Sorted cell	119	2527	Bossini-Castillo_2019	35591976	European	healthy	QTD000036	naive	Treg_naive	Treg memory	ftp://ftp.ebi.ac.uk/pub/databases/spot/eQTL/sumstats/QTS000003/QTD000036/QTD000036.all.tsv.gz
eTreg_Fr_II_UT	CD4	Sorted cell	416	4733	ImmunexUT	33930287	Japanese	healthy & IMD patients	-	-	-	-	https://ddbj.nig.ac.jp/public/ddbj_database/gea/experiment/E-GEAD-000/E-GEAD-420/
nTreg_Fr_I_UT	CD4	Sorted cell	416	3556	ImmunexUT	33930287	Japanese	healthy & IMD patients	-	-	-	-	https://ddbj.nig.ac.jp/public/ddbj_database/gea/experiment/E-GEAD-000/E-GEAD-420/
CD8_CM_UT	CD8	Sorted cell	416	3765	ImmunexUT	33930287	Japanese	healthy & IMD patients	-	-	-	-	https://ddbj.nig.ac.jp/public/ddbj_database/gea/experiment/E-GEAD-000/E-GEAD-420/
CD8_EM_UT	CD8	Sorted cell	416	4388	ImmunexUT	33930287	Japanese	healthy & IMD patients	-	-	-	-	https://ddbj.nig.ac.jp/public/ddbj_database/gea/experiment/E-GEAD-000/E-GEAD-420/
CD8_TEMRA_UT	CD8	Sorted cell	416	4155	ImmunexUT	33930287	Japanese	healthy & IMD patients	-	-	-	-	https://ddbj.nig.ac.jp/public/ddbj_database/gea/experiment/E-GEAD-000/E-GEAD-420/
CD8_anti_CD3_CD28_Sch	CD8	Sorted cell	88	1722	Schmiedel_2018	30449622	European	healthy	QTD000494	anti-CD3-CD28_4h	CD8_T-cell_anti-CD3-CD28	CD8+ T cell	ftp://ftp.ebi.ac.uk/pub/databases/spot/eQTL/sumstats/QTS000026/QTD000494/QTD000494.all.tsv.gz
CD8_mem_UT	CD8	Sorted cell	416	4866	ImmunexUT	33930287	Japanese	healthy & IMD patients	-	-	-	-	https://ddbj.nig.ac.jp/public/ddbj_database/gea/experiment/E-GEAD-000/E-GEAD-420/
CD8_naive_Sch	CD8	Sorted cell	89	2400	Schmiedel_2018	30449622	European	healthy	QTD000489	naive	CD8_T-cell_naive	CD8+ T cell	ftp://ftp.ebi.ac.uk/pub/databases/spot/eQTL/sumstats/QTS000026/QTD000489/QTD000489.all.tsv.gz
CD8_naive_UT	CD8	Sorted cell	416	5032	ImmunexUT	33930287	Japanese	healthy & IMD patients	-	-	-	-	https://ddbj.nig.ac.jp/public/ddbj_database/gea/experiment/E-GEAD-000/E-GEAD-420/
mDC_UT	DC	Sorted cell	416	5439	ImmunexUT	33930287	Japanese	healthy & IMD patients	-	-	-	-	https://ddbj.nig.ac.jp/public/ddbj_database/gea/experiment/E-GEAD-000/E-GEAD-420/
pDC_UT	DC	Sorted cell	416	5482	ImmunexUT	33930287	Japanese	healthy & IMD patients	-	-	-	-	https://ddbj.nig.ac.jp/public/ddbj_database/gea/experiment/E-GEAD-000/E-GEAD-420/
Mono_CD16p_Sch	Monocyte	Sorted cell	90	2118	Schmiedel_2018	30449622	European	healthy	QTD000499	naive	monocyte_CD16_naive	CD16+ monocyte	ftp://ftp.ebi.ac.uk/pub/databases/spot/eQTL/sumstats/QTS000026/QTD000499/QTD000499.all.tsv.gz
Mono_CD16p_UT	Monocyte	Sorted cell	416	5728	ImmunexUT	33930287	Japanese	healthy & IMD patients	-	-	-	-	https://ddbj.nig.ac.jp/public/ddbj_database/gea/experiment/E-GEAD-000/E-GEAD-420/
Mono_C_BP	Monocyte	Sorted cell	191	5716	BLUEPRINT	27863251	European	healthy	QTD000021	naive	monocyte	monocyte	ftp://ftp.ebi.ac.uk/pub/databases/spot/eQTL/sumstats/QTS000002/QTD000021/QTD000021.all.tsv.gz
Mono_C_Flu_6_Qu	Monocyte	Sorted cell	198	3957	Quach_2016	27768888	European & African	healthy	QTD000429	Influenza_6h	monocyte_IAV	monocyte	ftp://ftp.ebi.ac.uk/pub/databases/spot/eQTL/sumstats/QTS000024/QTD000429/QTD000429.all.tsv.gz
Mono_C_LPS_6_Qu	Monocyte	Sorted cell	184	4227	Quach_2016	27768888	European & African	healthy	QTD000414	LPS_6h	monocyte_LPS	monocyte	ftp://ftp.ebi.ac.uk/pub/databases/spot/eQTL/sumstats/QTS000024/QTD000414/QTD000414.all.tsv.gz
Mono_C_Pam3CSK4_6_Qu	Monocyte	Sorted cell	196	4503	Quach_2016	27768888	European & African	healthy	QTD000419	Pam3CSK4_6h	monocyte_Pam3CSK4	monocyte	ftp://ftp.ebi.ac.uk/pub/databases/spot/eQTL/sumstats/QTS000024/QTD000419/QTD000419.all.tsv.gz
Mono_C_R848_6_Qu	Monocyte	Sorted cell	191	4058	Quach_2016	27768888	European & African	healthy	QTD000424	R848_6h	monocyte_R848	monocyte	ftp://ftp.ebi.ac.uk/pub/databases/spot/eQTL/sumstats/QTS000024/QTD000424/QTD000424.all.tsv.gz
Mono_C_Sch	Monocyte	Sorted cell	91	2133	Schmiedel_2018	30449622	European	healthy	QTD000504	naive	monocyte_naive	monocyte	ftp://ftp.ebi.ac.uk/pub/databases/spot/eQTL/sumstats/QTS000026/QTD000504/QTD000504.all.tsv.gz
Mono_C_UT	Monocyte	Sorted cell	416	5778	ImmunexUT	33930287	Japanese	healthy & IMD patients	-	-	-	-	https://ddbj.nig.ac.jp/public/ddbj_database/gea/experiment/E-GEAD-000/E-GEAD-420/
Mono_C_naive_Qu	Monocyte	Sorted cell	200	4739	Quach_2016	27768888	European & African	healthy	QTD000409	naive	monocyte_naive	monocyte	ftp://ftp.ebi.ac.uk/pub/databases/spot/eQTL/sumstats/QTS000024/QTD000409/QTD000409.all.tsv.gz
Mono_Int_UT	Monocyte	Sorted cell	416	4450	ImmunexUT	33930287	Japanese	healthy & IMD patients	-	-	-	-	https://ddbj.nig.ac.jp/public/ddbj_database/gea/experiment/E-GEAD-000/E-GEAD-420/
Mono_NC_UT	Monocyte	Sorted cell	416	4682	ImmunexUT	33930287	Japanese	healthy & IMD patients	-	-	-	-	https://ddbj.nig.ac.jp/public/ddbj_database/gea/experiment/E-GEAD-000/E-GEAD-420/
NK_Sch	NK	Sorted cell	90	1740	Schmiedel_2018	30449622	European	healthy	QTD000509	naive	NK-cell_naive	NK cell	ftp://ftp.ebi.ac.uk/pub/databases/spot/eQTL/sumstats/QTS000026/QTD000509/QTD000509.all.tsv.gz
NK_UT	NK	Sorted cell	416	4890	ImmunexUT	33930287	Japanese	healthy & IMD patients	-	-	-	-	https://ddbj.nig.ac.jp/public/ddbj_database/gea/experiment/E-GEAD-000/E-GEAD-420/
LDG_UT	Neutrophil	Sorted cell	416	2356	ImmunexUT	33930287	Japanese	healthy & IMD patients	-	-	-	-	https://ddbj.nig.ac.jp/public/ddbj_database/gea/experiment/E-GEAD-000/E-GEAD-420/
Neu_BP	Neutrophil	Sorted cell	196	4685	BLUEPRINT	27863251	European	healthy	QTD000026	naive	neutrophil	neutrophil	ftp://ftp.ebi.ac.uk/pub/databases/spot/eQTL/sumstats/QTS000002/QTD000026/QTD000026.all.tsv.gz
Neu_UT	Neutrophil	Sorted cell	416	5160	ImmunexUT	33930287	Japanese	healthy & IMD patients	-	-	-	-	https://ddbj.nig.ac.jp/public/ddbj_database/gea/experiment/E-GEAD-000/E-GEAD-420/

### Sheet: GWAS
Sumary Table 2. Summary of QC for assignment of coloc tests to peaks by GWAS dataset
imd	Trait_class	Ethnicity	total.peaks		URL
AITD_Saevarsdottir_32581359_1	IMD	EUR	88		https://download.decode.is/form/2020/AITD2020.gz
ASTAO_Ferreira_30929738_1	IMD	EUR	34		ftp://ftp.ebi.ac.uk/pub/databases/gwas/summary_statistics/FerreiraMAR_30929738_GCST007799/harmonised/30929738-GCST007799-EFO_1002011.h.tsv.gz
ASTCO_Ferreira_30929738_1	IMD	EAS	73		ftp://ftp.ebi.ac.uk/pub/databases/gwas/summary_statistics/FerreiraMAR_30929738_GCST007800/harmonised/30929738-GCST007800-EFO_0004591.h.tsv.gz
AST_Sakaue_doi1011012020102320213652_1	IMD	EUR	28		https://humandbs.biosciencedbc.jp/files/hum0197/hum0197.v3.BBJ.As.v1.zip
ATD_BuduAggrey_37794016_1	IMD	EUR	60		https://ftp.ebi.ac.uk/pub/databases/gwas/summary_statistics/GCST90244001-GCST90245000/GCST90244787/GCST90244787_buildGRCh37.tsv
CD_DeLange_28067908_1	IMD	EUR	96		ftp://ftp.ebi.ac.uk/pub/databases/gwas/summary_statistics/deLangeKM_28067908_GCST004132/harmonised/28067908-GCST004132-EFO_0000384.h.tsv.gz
IBD_DeLange_28067908_1	IMD	EUR	123		ftp://ftp.ebi.ac.uk/pub/databases/gwas/summary_statistics/deLangeKM_28067908_GCST004131/harmonised/28067908-GCST004131-EFO_0003767.h.tsv.gz
MS_IMSGC_31604244_1	IMD	EUR	140		https://pmc.ncbi.nlm.nih.gov/articles/instance/7241648/bin/NIHMS1580882-supplement-Supplementary_Tables_41-53.xlsx
RA_Ishigaki_36333501_1	IMD	EAS	37		https://data.cyverse.org/dav-anon/iplant/home/kazuyoshiishigaki/ra_gwas/ra_gwas-10-28-2021.tar
RA_Ishigaki_36333501_2	IMD	EUR	59		https://data.cyverse.org/dav-anon/iplant/home/kazuyoshiishigaki/ra_gwas/ra_gwas-10-28-2021.tar
SLE_Bentham_26502338_1	IMD	EUR	33		ftp://ftp.ebi.ac.uk/pub/databases/gwas/summary_statistics/BenthamJ_26502338_GCST003156/harmonised/26502338-GCST003156-EFO_0002690.h.tsv.gz
T1D_Robertson_34127860_1	IMD	Multi	71		https://ftp.ebi.ac.uk/pub/databases/gwas/summary_statistics/GCST90013001-GCST90014000/GCST90013445/harmonised/GCST90013445.h.tsv.gz
T1D_Sakaue_34594039_1	IMD	Multi	16		https://ftp.ebi.ac.uk/pub/databases/gwas/summary_statistics/GCST90018001-GCST90019000/GCST90018925/harmonised/34594039-GCST90018925-EFO_0001359.h.tsv.gz
UC_DeLange_28067908_1	IMD	EUR	62		ftp://ftp.ebi.ac.uk/pub/databases/gwas/summary_statistics/deLangeKM_28067908_GCST004133/harmonised/28067908-GCST004133-EFO_0000729.h.tsv.gz
MYOI_Donertas_33959723_1	OTH	EUR	13		https://ftp.ebi.ac.uk/pub/databases/gwas/summary_statistics/GCST90038001-GCST90039000/GCST90038610/harmonised/33959723-GCST90038610-EFO_0000612.h.tsv.gz
MYOI_Sakaue_34594039_1	OTH	Multi	79		https://ftp.ebi.ac.uk/pub/databases/gwas/summary_statistics/GCST90018001-GCST90019000/GCST90018877/harmonised/34594039-GCST90018877-EFO_0000612.h.tsv.gz
OA_McDonald_36411363_3	OTH	Multi	40		https://ftp.ebi.ac.uk/pub/databases/gwas/summary_statistics/GCST90134001-GCST90135000/GCST90134286/GCST90134286_buildGRCh37.csv
T2D_Ishigaki_doi101101795948_1	OTH	EAS	88		jenger.riken.jp/95/
T2D_Xue_30054458_1	OTH	EUR	115		ftp://ftp.ebi.ac.uk/pub/databases/gwas/summary_statistics/XueA_30054458_GCST006867/harmonised/30054458-GCST006867-EFO_0001360.h.tsv.gz
ADFH_Jansen_30617256_1	PSD	EUR	25		https://ftp.ebi.ac.uk/pub/databases/gwas/summary_statistics/GCST007001-GCST008000/GCST007320/harmonised/GCST007320.h.tsv.gz
MDD_Wray_29700475_1	PSD	EUR	26		ftp://ftp.ebi.ac.uk/pub/databases/gwas/summary_statistics/WrayNR_29700475_GCST005839
SCZ_Pardiñas_29483656_1	PSD	EUR	84		https://atlas.ctglab.nl/traitDB/3982
Legend
imd	IMD id
Trait_class	Trait class (IMD, PSD, or OTH)
Ethnicity	Ethnicity of GWAS participants
total.peaks	Total number of peaks
